# Investigation of Genetic Variants and Causal Biomarkers Associated with Brain Aging

**DOI:** 10.1101/2022.03.04.22271813

**Authors:** Jangho Kim, Junhyeong Lee, Seunggeun Lee

## Abstract

Delta age is a biomarker of brain aging that captures differences between the chronological age and the predicted biological brain age. Using multimodal data of brain MRI, genomics, and blood-based biomarkers and metabolomics in UK Biobank, this study investigates an explainable and causal basis of high delta age. A visual saliency map of brain regions showed that lower volumes in the fornix and the lower part of the thalamus are key predictors of high delta age. Genome-wide association analysis of the delta age using the SNP array data identified associated variants in gene regions such as KLF3-AS1 and STX1. Mendelian randomization (MR) for all metabolomic biomarkers and blood-related phenotypes showed that immune-related phenotypes have a causal impact on increasing delta age. Our analysis revealed regions in the brain that are susceptible to the aging process and provided evidence of the causal and genetic connections between immune responses and brain aging.
