## Supplementary Tables for "Investigation of Genetic Variants and Causal Biomarkers Associated with Brain Aging"

### Sheet: 01. Significant loci
Supplementary Table 1 Significant loci associated with volumes of (a) the fornix and (b) the lower part of the thalamus
(a)
Chromosome	Location (GRCh37)	rsID	Nearest gene	Effect size	SE	P-value	MAF
4	103198082	rs13135092	SLC39A8	-0.116	0.013	1e-18	0.08
17	44364584	rs2696498	ARL17B	-0.078	0.01	4.42e-16	0.19
2	198905270	rs892514	PLCL1	-0.044	0.008	6.67e-09	0.69
16	87227001	rs12921632	C16orf95	-0.045	0.008	1.18e-08	0.422
1	93259188	rs561791307	EVI5	1.619	0.285	1.31e-08	0.001
3	760388	rs543823118	LINC01266	1.062	0.19	2.31e-08	0.0004
(b)
Chromosome	Location (GRCh37)	rsID	Nearest gene	Effect size	SE	P-value	MAF
17	43707848	rs593720	LINC02210-CRHR1	-0.063	0.008	1.92e-14	0.218
4	103198082	rs13135092	SLC39A8	-0.093	0.013	1.29e-13	0.08
10	52871149	rs535001460	PRKG1	1.552	0.267	5.85e-09	0.0003
16	87231160	rs4843555	C16orf95	-0.038	0.007	2.63e-08	0.584
7	155766573	rs371967302	AC021218.1	-3.344	0.609	4e-08	0.0002
17	74151456	rs894544	RNF157	0.06	0.011	4.25e-08	0.108

### Sheet: 02. Genetic correlation
Supplementary Table 2 Genetic correlation and correlation coefficients among delta age and average voxel values of the fornix and the lower part of the thalamus
Region	Genetic correlation	SE	P-value	Correlation coefficient	SE	P-value
Fornix	-0.32	0.0903	0.0004	-0.099	0.0104951	1.56e-74
Thalamus	-0.503	0.091	3.19e-08	-0.135	0.0104014	2.46e-138

### Sheet: 03. MR-Egger
Supplementary Table 3 A list of causal estimates of the remaining 54 biomarkers
Biomarker	Estimates	SE	P-value
Total Fatty Acids	0.179	0.0301144	0.0113
Monounsaturated Fatty Acids	0.16	0.107617	0.0183
Lymphocyte percentage	-0.15	0.0312001	0.0241
Glutamine	-0.209	0.0375964	0.0305
Triglycerides in Small HDL	0.146	0.0532161	0.0306
Basophil percentage	-0.248	0.0506135	0.0311
Mean corpuscular haemoglobin	0.054	0.0571954	0.0344
Cholesteryl Esters to Total Lipids in Small LDL percentage	0.111	0.0387006	0.039
Phospholipids to Total Lipids in Very Large VLDL percentage	0.191	0.0554694	0.0398
Phospholipids to Total Lipids in Small LDL percentage	-0.121	0.0779043	0.0398
C-reactive protein	-0.074	0.0616508	0.0459
Testosterone	-0.189	0.0475344	0.0486
Haemoglobin concentration	0.096	0.0540246	0.0799
Mean corpuscular volume	0.047	0.0393329	0.117
Concentration of Small HDL Particles	0.148	0.0543909	0.203
Alkaline phosphatase	-0.039	0.144481	0.206
Phospholipids to Total Lipids in Large HDL percentage	-0.09	0.0582117	0.246
Free Cholesterol to Total Lipids in Very Large VLDL percentage	-0.112	0.0779474	0.264
Creatinine	-0.09	0.0468336	0.27
Mean corpuscular haemoglobin concentration	0.101	0.0553454	0.346
High light scatter reticulocyte percentage	-0.047	0.25766	0.392
Cholesteryl Esters in Small HDL	0.096	0.0490876	0.395
Histidine	-0.138	0.0960829	0.407
HDL cholesterol	0.038	0.0793755	0.412
Cholesteryl Esters to Total Lipids in Small VLDL percentage	-0.048	0.0813803	0.436
Total Lipids in Small HDL	0.083	0.0664108	0.466
Phospholipids in Medium HDL	-0.063	0.0440094	0.477
Alanine	0.102	0.16617	0.481
Gamma glutamyltransferase	0.038	0.0447296	0.488
Free Cholesterol to Total Lipids in Small VLDL percentage	0.028	0.0524992	0.519
Total Concentration of Lipoprotein Particles	0.071	0.0746273	0.53
Glucose	0.158	0.0916503	0.54
Reticulocyte percentage	-0.03	0.0479278	0.57
IGF-1	0.029	0.221728	0.572
Monocyte count	0.022	0.0851994	0.572
Phospholipids to Total Lipids in Small VLDL percentage	0.024	0.0465832	0.582
High light scatter reticulocyte count	-0.025	0.0436793	0.668
Apolipoprotein A	0.021	0.113343	0.669
Creatinine	-0.087	0.0898788	0.695
Red blood cell (erythrocyte) distribution width	0.012	0.0492643	0.759
Cholesteryl Esters to Total Lipids in Large VLDL percentage	-0.023	0.114473	0.775
Cholesterol to Total Lipids in Large VLDL percentage	0.024	0.113793	0.791
Cholesterol to Total Lipids in Small VLDL percentage	-0.015	0.100433	0.795
HDL Cholesterol	-0.013	0.0964526	0.863
Triglycerides to Total Lipids in Small VLDL percentage	0.009	0.0892882	0.867
Phospholipids in Small HDL	0.016	0.116207	0.874
Haematocrit percentage	0.012	0.103023	0.874
Free Cholesterol to Total Lipids in Very Small VLDL percentage	0.013	0.0704778	0.88
Aspartate aminotransferase	0.008	0.067929	0.883
Reticulocyte count	0.008	0.0677464	0.886
Cholesterol to Total Lipids in Medium VLDL percentage	-0.007	0.0539345	0.892
Concentration of HDL Particles	0.008	0.115183	0.929
Mean reticulocyte volume	0.002	0.0586555	0.962
Cholesteryl Esters to Total Lipids in Medium VLDL percentage	0.001	0.0370216	0.986

### Sheet: 04. WM and IVW
Supplementary Table 4 A list of causal estimates and p-values of 59 biomarkers in the order of weighted median p-value
(After the Benjamini-Hochberg procedure (FDR=0.05), none of the WM passed, and IVW passed four biomarkers : Haemoglobin concentration, Mean corpuscular haemoglobin, Total protein, Phospholipids to Total Lipids in Very Large VLDL percentage)
Biomarker	Est (WM)	SE (WM)	P (WM)	Est (IVW)	SE (IVW)	P (IVW)
Eosinophil count	0.08	0.0224437	0.000358	0.049	0.0225857	0.00126
Total protein	0.104	0.0292854	0.000377	0.076	0.0134795	0.000212
Neutrophil count	0.094	0.030747	0.00216	0.058	0.020596	0.00683
Eosinophil percentage	0.073	0.025212	0.00363	0.035	0.0346734	0.039
Alanine	0.183	0.0643141	0.00441	0.114	0.0152497	0.0113
Mean corpuscular haemoglobin concentration	0.143	0.0557748	0.0101	0.129	0.0141955	0.00149
Mean corpuscular haemoglobin	0.059	0.0234853	0.0113	0.051	0.0406738	0.00016
Total Lipids in Small HDL	0.142	0.0571745	0.0129	0.071	0.015906	0.0961
Concentration of Small HDL Particles	0.142	0.0585157	0.0156	0.044	0.0181653	0.308
Phospholipids in Small HDL	0.114	0.0483848	0.018	0.037	0.0198192	0.322
Phospholipids to Total Lipids in Large HDL percentage	0.098	0.0417354	0.019	0.075	0.018467	0.0129
Free Cholesterol to Total Lipids in Very Large VLDL percentage	-0.105	0.0452329	0.0208	-0.052	0.0198614	0.129
Haemoglobin concentration	0.083	0.0366029	0.0233	0.091	0.0151931	5.89e-05
HDL cholesterol	0.069	0.0307319	0.024	0.047	0.0215246	0.0137
Concentration of HDL Particles	0.108	0.0482448	0.0253	0.067	0.0265945	0.0436
Phospholipids in Medium HDL	0.098	0.0441082	0.0268	0.041	0.0262263	0.219
Total Concentration of Lipoprotein Particles	0.112	0.0513893	0.0286	0.063	0.0213956	0.118
Apolipoprotein A	0.069	0.0324781	0.0329	0.038	0.0268156	0.0655
Cholesteryl Esters in Small HDL	0.119	0.0560339	0.0342	0.08	0.0166415	0.0541
Mean corpuscular volume	0.046	0.0220879	0.0385	0.046	0.0209438	0.00134
Cholesteryl Esters to Total Lipids in Large VLDL percentage	-0.088	0.0427758	0.0401	-0.07	0.044831	0.0247
Glucose	0.175	0.0853479	0.0402	0.14	0.0278117	0.0177
Cholesterol to Total Lipids in Large VLDL percentage	-0.093	0.0455918	0.0404	-0.065	0.0301508	0.0626
Cholesteryl Esters to Total Lipids in Small VLDL percentage	-0.079	0.039703	0.0476	-0.071	0.0190625	0.00682
Creatinine	-0.065	0.0337058	0.0554	-0.054	0.0196173	0.0276
Phospholipids to Total Lipids in Very Large VLDL percentage	-0.082	0.0438138	0.061	-0.126	0.0591911	0.000266
C-reactive protein	-0.064	0.0349463	0.065	-0.001	0.0240711	0.978
White blood cell (leukocyte) count	0.047	0.0270886	0.083	0.056	0.0548814	0.00218
HDL Cholesterol	0.077	0.0450259	0.0875	0.059	0.0311803	0.0416
Lymphocyte percentage	-0.048	0.0295746	0.107	-0.048	0.024474	0.03
Free Cholesterol to Total Lipids in Very Small VLDL percentage	-0.073	0.046448	0.116	-0.068	0.0220072	0.047
Cholesterol to Total Lipids in Small VLDL percentage	-0.063	0.0406185	0.123	-0.07	0.0240432	0.0124
Testosterone	-0.129	0.0872678	0.139	-0.124	0.0596426	0.0241
Basophil percentage	-0.083	0.0575187	0.15	-0.008	0.0171748	0.842
Cholesterol to Total Lipids in Medium VLDL percentage	-0.056	0.039496	0.155	-0.055	0.0194781	0.0221
Cholesteryl Esters to Total Lipids in Medium VLDL percentage	-0.055	0.0394107	0.164	-0.048	0.0288061	0.0458
Triglycerides to Total Lipids in Small VLDL percentage	0.055	0.0402193	0.17	0.07	0.0332327	0.00871
Monocyte count	0.032	0.024622	0.2	0.043	0.0240198	0.00512
Haematocrit percentage	0.047	0.0374472	0.206	0.072	0.0525635	0.00659
Gamma glutamyltransferase	0.035	0.0376736	0.25	0.06	0.0342746	0.00515
Phospholipids to Total Lipids in Small VLDL percentage	-0.043	0.0303972	0.25	-0.05	0.0176655	0.0358
Free Cholesterol to Total Lipids in Small VLDL percentage	-0.043	0.038134	0.265	-0.047	0.0239186	0.0496
High light scatter reticulocyte count	0.027	0.0272773	0.329	0.056	0.041476	0.00494
IGF-1	-0.025	0.0254051	0.334	-0.054	0.0347344	0.00356
Cholesteryl Esters to Total Lipids in Small LDL percentage	0.037	0.0425563	0.382	0.008	0.0206097	0.773
High light scatter reticulocyte percentage	0.023	0.0268949	0.387	0.047	0.0423915	0.0168
Creatinine	-0.054	0.0649573	0.403	-0.104	0.0400495	0.0469
Phospholipids to Total Lipids in Small LDL percentage	-0.037	0.0449766	0.406	0.002	0.0342132	0.945
Triglycerides in Small HDL	0.029	0.0417625	0.495	-0.012	0.0397164	0.681
Red blood cell (erythrocyte) distribution width	-0.018	0.0269282	0.515	-0.043	0.0334101	0.00975
Aspartate aminotransferase	-0.017	0.0298209	0.565	0.053	0.0428544	0.0111
Reticulocyte percentage	0.014	0.0273953	0.607	0.058	0.0378745	0.00343
Total Fatty Acids	-0.017	0.0420511	0.689	-0.019	0.027303	0.486
Histidine	-0.031	0.0843025	0.712	-0.124	0.0272012	0.0374
Reticulocyte count	0.01	0.0264666	0.715	0.04	0.0283982	0.0394
Monounsaturated Fatty Acids	0.013	0.0411537	0.758	0.015	0.0261373	0.587
Glutamine	0.012	0.0588716	0.834	0.054	0.0402545	0.172
Alkaline phosphatase	0.004	0.0262078	0.879	0.049	0.0281237	0.00214
Mean reticulocyte volume	-0.002	0.0258172	0.927	-0.035	0.0193265	0.0478

### Sheet: 05. Association analysis
Supplementary Table 5 The Linear regression coefficients and p-values of significant phenotypes at FDR=0.05
Delta age ~ phenotype + covariates, Benjamini-Hochberg procedure (FDR=0.05) was conducted.
(a) blood-related phenotypes					(b) metabolomic biomarkers
Biomarker	Estimates	SE	P-value		Biomarker	Estimates	SE	P-value
Glycated haemoglobin (HbA1c)	0.0325888	0.00302832	5.78896e-27		Glucose	0.223167	0.0319684	3.15403e-12
Glucose	0.170477	0.0159971	1.78471e-26		Phospholipids in Small HDL	2.27821	0.355906	1.62385e-10
IGF-1	-0.0239528	0.00283504	3.05662e-17		Total Lipids in Small HDL	1.26803	0.20793	1.11854e-09
Gamma glutamyltransferase	0.00391717	0.000471166	9.61028e-17		Phospholipids in Medium HDL	1.85129	0.328548	1.80895e-08
Mean corpuscular haemoglobin	0.0715205	0.00903777	2.57758e-15		Cholesterol in Small HDL	2.83421	0.533178	1.08949e-07
Mean corpuscular volume	0.0288341	0.00370328	7.10538e-15		Total Lipids in Medium HDL	0.768667	0.14561	1.33154e-07
Mean sphered cell volume	0.022396	0.00313346	9.02405e-13		Free Cholesterol in Small HDL	10.7097	2.02924	1.34046e-07
Apolipoprotein A	0.358486	0.0581565	7.16505e-10		Concentration of Small HDL Particles	130.105	24.831	1.64764e-07
Aspartate aminotransferase	0.00943294	0.00165395	1.1849e-08		Cholesteryl Esters in Small HDL	3.47371	0.686688	4.31098e-07
Alanine aminotransferase	0.00586612	0.00114753	3.20528e-07		Concentration of HDL Particles	67.1297	13.4722	6.38965e-07
HDL cholesterol	0.210728	0.0419734	5.17932e-07		Concentration of Medium HDL Particles	169.963	35.0822	1.29042e-06
Alkaline phosphatase	0.00302298	0.000665848	5.6434e-06		Total Concentration of Lipoprotein Particles	61.2294	12.9436	2.27619e-06
High light scatter reticulocyte percentage	0.337959	0.0746658	6.02309e-06		Cholesteryl Esters in Medium HDL	1.48793	0.329104	6.23342e-06
Calcium	0.752017	0.169574	9.24684e-06		Cholesterol in Medium HDL	1.19125	0.264037	6.51825e-06
Immature reticulocyte fraction	1.09913	0.260387	2.437e-05		Apolipoprotein A1	0.6004	0.133371	6.83074e-06
High light scatter reticulocyte count	6.98504	1.67751	3.13563e-05		Free Cholesterol in Medium HDL	5.71845	1.30664	1.22062e-05
White blood cell (leukocyte) count	0.028974	0.00859444	0.000749119		Phosphoglycerides	0.355707	0.0826311	1.69041e-05
C-reactive protein	0.0128156	0.00425483	0.00259703		Phospholipids in HDL	0.426171	0.100874	2.41682e-05
Mean reticulocyte volume	0.00611181	0.00211035	0.00378063		Phospholipids to Total Lipids in Large HDL percentage	4.67181	1.13824	4.09158e-05
Phosphate	0.272874	0.0979691	0.00535058		Linoleic Acid to Total Fatty Acids percentage	-3.87009	0.947065	4.42156e-05
Monocyte count	0.232649	0.0836235	0.0054038		Saturated Fatty Acids to Total Fatty Acids percentage	6.64092	1.6555	6.08733e-05
Lymphocyte count	0.0448014	0.0162678	0.00589026		Phosphatidylcholines	0.33912	0.0875127	0.000107386
Urate	0.000555757	0.000203626	0.00635021		Saturated Fatty Acids	0.133066	0.0346253	0.000122412
Haemoglobin concentration	0.0341664	0.0127065	0.00717229		Polyunsaturated Fatty Acids to Total Fatty Acids percentage	-3.31304	0.865508	0.000130192
Albumin	0.0155412	0.00615114	0.011523		Total Cholines	0.304401	0.080039	0.000143862
Mean corpuscular haemoglobin concentration	0.0378883	0.0151007	0.0121106		Total Lipids in HDL	0.188292	0.0499091	0.000162595
					Omega-6 Fatty Acids to Total Fatty Acids percentage	-3.31024	0.897333	0.000226565
					Glycoprotein Acetyls	1.00348	0.279985	0.000340199
					Triglycerides in Medium HDL	6.01826	1.73253	0.00051595
					Total Phospholipids in Lipoprotein Particles	0.230819	0.0700435	0.000986983
					Monounsaturated Fatty Acids	0.127987	0.0399032	0.00134416
					Tyrosine	7.35159	2.3066	0.00144176
					Total Fatty Acids	0.042625	0.0135791	0.00170096
					Triglycerides in Large LDL	4.02992	1.28874	0.00177184
					Apolipoprotein B to Apolipoprotein A1 ratio	-0.58941	0.192641	0.00222305
					Triglycerides in HDL	2.07696	0.694823	0.00280519
					Free Cholesterol to Total Lipids in Very Small VLDL percentage	-16.6433	5.59876	0.00296036
					Triglycerides to Total Lipids in Large LDL percentage	5.83476	1.98769	0.0033396
					Polyunsaturated Fatty Acids to Monounsaturated Fatty Acids ratio	-0.260312	0.0903318	0.00396488
					Triglycerides in LDL	2.30567	0.802696	0.00408367
					HDL Cholesterol	0.278521	0.0973258	0.00422358
					Cholesteryl Esters in HDL	0.354724	0.124522	0.00440049
					Free Cholesterol in HDL	1.22018	0.432496	0.00479492
					Triglycerides in IDL	3.55174	1.26733	0.00508172
					Phospholipids to Total Lipids in Small HDL percentage	7.19546	2.6021	0.00570014
					Cholesterol to Total Lipids in Large LDL percentage	-5.43376	1.98595	0.00623009
					Triglycerides to Total Lipids in Medium LDL percentage	6.06768	2.22767	0.00646721
					Phospholipids to Total Lipids in IDL percentage	-9.47675	3.57148	0.00798217
					Triglycerides in Medium LDL	8.37833	3.18187	0.00847502
					Triglycerides to Total Lipids in Very Small VLDL percentage	2.09229	0.822169	0.0109505
					Triglycerides in Small HDL	4.60827	1.83752	0.0121644
